# Clinical Utility and Outcomes of Targeted Next-Generation Sequencing in Pediatric Respiratory Tract Infections: A Nine-Month Retrospective Study at a North Chinese Hospital

**DOI:** 10.1101/2024.09.18.24313214

**Authors:** Lixiang Wang, Hui Zhong, Lexia Yang, Xue Yang

**Author notes:** Correspondence: Lexia Yang,; Xue Yang,.

## Abstract

**Background/Objectives:** Children are at increased risk for respiratory tract infections (RTIs) due to their developing pulmonary functions and immune systems, highlighting the necessity of accurate and rapid pathogen diagnostic methods.

**Methods:** In this study, 940 pediatric hospitalized patients with RTIs were included to evaluate the clinical utility and outcomes of 107-pathogen targeted next-generation sequencing (tNGS) panel by comparing it with CMTs.

**Results:** Our study demonstrated that tNGS exhibited significantly higher sensitivity in pathogen detection compared to CMTs, with a detection rate of 91.38%. tNGS was capable of identifying a broader range of pathogens, including low-abundance and RNA viruses frequently missed by CMTs, and it was able to detect mixed infections, whereas CMTs typically identified only a single pathogen. Treatment adjustments based on tNGS results led to clinical improvements in the majority of patients, with 35.32% experiencing escalated treatment plans and 29.04% experiencing de-escalated treatment plans. Additionally, the analysis revealed significant variations in pathogen prevalence across different age groups and seasons, highlighting the need for tailored diagnostic, treatment, and prevention strategies.

**Conclusions:** The findings highlight the potential of tNGS to improve clinical outcomes in pediatric RTIs by providing more accurate and comprehensive pathogen detection.
