## Supplementary Table 1 for "Clinical Utility and Outcomes of Targeted Next-Generation Sequencing in Pediatric Respiratory Tract Infections: A Nine-Month Retrospective Study at a North Chinese Hospital"

### Sheet: Sheet1
Supplementary Table 1. Satatistic of CMTs.
CMT Items	Test Class	Records Patients Number
Cryptococcus neoformans ink staining microscopy	Others	1
Fungal cell wall (1,3)-β-D-glucan test (G test)	Others	13
Qualification of Mycobacterium tuberculosis (TB-DNA)	PCR	4
Respiratory syncytial virus nucleic acid	PCR	1
Mycoplasma pneumoniae nucleic acid	PCR	1
Influenza B virus nucleic acid	PCR	1
Influenza A virus nucleic acid	PCR	1
human rhinovirus nucleic acid	PCR	1
Epstein-Barr virus (EBV-DNA) characterization	PCR	1
Epstein-Barr virus (EB DNA) quantification	PCR	97
Characterization of Cytomegalovirus (CMV-DNA)	PCR	7
Adenovirus nucleic acid	PCR	1
Pathogen culture	Culture	161
Human rotavirus antigen	Antigen	36
Influenza B virus antigen	Antigen	2
Influenza A virus antigen	Antigen	2
Antistreptolysin "O" antigen	Antigen	2
Adenovirus antigen	Antigen	36
Mycobacterium tuberculosis antibodies	Antigen	772
Mycoplasma pneumoniae IgM antibody	Antigen	179
Mycoplasma pneumoniae antibodies	Antigen	376
Epstein-Barr virus capsid antigen IgG antibody (EB-VCA-IgG)	Antigen	87
Epstein-Barr virus capsid antigen IgA antibody (EB-VCA-IgA)	Antigen	87
Epstein-Barr virus VCAIgM antibody	Antigen	561
Epstein-Barr virus nuclear antigen 1 IgG antibody (EBNA1-IgG)	Antigen	87
Epstein-Barr virus capsid antigen IgM antibody	Antigen	87
Epstein-Barr virus early antigen IgG antibody (EA-IgG)	Antigen	87
Epstein-Barr virus early antigen IgA antibody (EA-IgA)	Antigen	87
