## Supplementary Table 2 for "Clinical Utility and Outcomes of Targeted Next-Generation Sequencing in Pediatric Respiratory Tract Infections: A Nine-Month Retrospective Study at a North Chinese Hospital"

### Sheet: Sheet1
Supplementary Table 2. Targeted pathogens in the tNGS panel.
DNA Viruses (35 Types)		RNA Viruses (39 Types)		Gram-positive Bacteria (12 Types)		Gram-negative Bacteria (13 Types)		Mycoplasma/Chlamydia (8 Types)
Name	Category	Name	Category	Name	Category	Name	Category	Name	Category
Human Adenovirus	A	Enterovirus	A	Arcanobacterium haemolyticum	A	Acinetobacter baumannii	C	Mycoplasma pneumoniae	A
Human Adenovirus A	A	Enterovirus A	A	Corynebacterium diphtheriae	D	Bordetella pertussis	A	Chlamydia pneumoniae	A
Human Adenovirus B	A	Enterovirus B	A	Staphylococcus aureus	B	Fusobacterium necrophorum	C	Chlamydia psittaci	A
Human Adenovirus C	A	Enterovirus C	A	Streptococcus agalactiae	A	Haemophilus influenzae	B	Chlamydia trachomatis	A
Human Adenovirus D	A	Enterovirus D	A	Streptococcus anginosus	C	Klebsiella pneumoniae	B	Ureaplasma urealyticum	B
Human Adenovirus E	A	Enterovirus Type A71	A	Streptococcus constellatus	C	Legionella pneumophila	A	Mycoplasma hominis	A
Human Adenovirus Type 1	A	Enterovirus Type D68	A	Streptococcus dysgalactiae	A	Moraxella catarrhalis	B	Ureaplasma parvum	B
Human Adenovirus Type 2	A	Coxsackievirus A5	A	Streptococcus intermedius	C	Neisseria gonorrhoeae	A	Mycoplasma genitalium	A
Human Adenovirus Type 3	A	Coxsackievirus A6	A	Streptococcus pneumoniae	B	Neisseria meningitidis	B
Human Adenovirus Type 4	A	Coxsackievirus A10	A	Streptococcus pyogenes	A	Pseudomonas aeruginosa	B
Human Adenovirus Type 5	A	Coxsackievirus A16	A	Listeria monocytogenes	A	Serratia marcescens	B
Human Adenovirus Type 7	A	Echovirus E18	A	Corynebacterium ulcerans	A	Stenotrophomonas maltophilia	B
Human Adenovirus Type 8	A	Human Coronavirus 229E	A			Yersinia enterocolitica	A
Human Adenovirus Type 12	A	Human Coronavirus HKU1	A
Human Adenovirus Type 18	A	Human Coronavirus NL63	A
Human Adenovirus Type 21	A	Human Coronavirus OC43	A
Human Adenovirus Type 24	A	Human Metapneumovirus (HMPV)	A
Human Adenovirus Type 27	A	Human Respiratory Syncytial Virus (RSV) A	A
Human Adenovirus Type 28	A	Human Respiratory Syncytial Virus (RSV) B	A
Human Adenovirus Type 30	A	Human Parainfluenza Virus 1	A
Human Adenovirus Type 31	A	Human Parainfluenza Virus 2	A
Human Adenovirus Type 34	A	Human Parainfluenza Virus 3	A
Human Adenovirus Type 38	A	Human Parainfluenza Virus 4	A
Human Adenovirus Type 55	A	Influenza A Virus	A
Herpes Simplex Virus 1 (HSV1)	A	Influenza A Virus H1N1	A
Herpes Simplex Virus 2 (HSV2)	A	Influenza A Virus H3N2	A
Varicella zoster virus (VZV)	A	Influenza A Virus H5N1	A
Epstein–Barr virus (EBV)	C	Influenza A Virus H7N9	A
Cytomegalovirus (CMV)	B	Influenza A Virus H1N1 (2009)	A
Human bocavirus Type 1	A	Influenza B Virus	A
Human Parvovirus B19	A	Influenza C Virus	A
Human herpesvirus 6 (HHV-6)	C	Measles Virus	A
Human herpesvirus 6A (HHV-6A)	C	Mumps Virus	A
Human herpesvirus 6B (HHV-6B)	C	Rhinovirus	A
Human herpesvirus 7 (HHV-7)	C	Rhinovirus A	A
		Rhinovirus B	A
		Rhinovirus C	A
		Rubella Virus	A
		SARS-CoV-2	A
