## Supplementary Table 3 for "Clinical Utility and Outcomes of Targeted Next-Generation Sequencing in Pediatric Respiratory Tract Infections: A Nine-Month Retrospective Study at a North Chinese Hospital"

### Sheet: Sheet1
Supplementary Table 3 Criteria of Treatment Plan Adjustments and Response Based on tNGS Diagnosis.
Criteria for Evaluating Treatment Plan Adjustments:
Escalation	De-escalation	No Change
Addition of new antibiotics	Discontinuation of antibiotics	Keep original treatment plan
Increase in variety of antibiotics	Reduction in antibiotic potency	Parental refusal to change the treatment
Escalation to higher-grade antibiotics	Shortening of antibiotic treatment duration
Extension of antibiotic treatment duration	Decrease in combination antibiotic use
Transition to second-line drugs	Discontinuation of antiviral drugs
Addition of antiviral treatment	Shortening of antiviral treatment duration
Extension of antiviral treatment duration	Reduction in diagnostic tests and examinations
Increase in diagnostic tests and examinations	Reduction in symptomatic treatment drugs
Addition of symptomatic treatment drugs	Shortening of symptomatic treatment duration
Extension of symptomatic treatment duration	Decrease in frequency of symptomatic treatments
Increase in frequency of symptomatic treatments	Reduction of non-pharmacological treatments
Introduction of non-pharmacological treatment methods
Transfer to a higher-level hospital for further treatment
Criteria for Evaluating Treatment Response:
Improvement	Deterioration	No Change
Improvement in clinical symptoms and signs	Recurrent or increased body temperature	Patient discharged
Normalization or improvement in body temperature	Recurrent or worsened cough	Short hospital stay with no significant changes
Reduction or disappearance of cough	Recurrent or worsened chest tightness
Reduction or disappearance of chest tightness	Recurrent or worsened abdominal pain
Reduction or disappearance of abdominal pain	Recurrent or worsened other discomforts
Relief or disappearance of other discomforts	Worsened pharyngeal congestion
Reduction in pharyngeal congestion	Increased tonsillar congestion
Reduction or disappearance of tonsillar congestion	Increased or expanded purulent tonsillar secretions
Reduction or disappearance of purulent tonsillar secretions	Increased lung rales
Reduction or disappearance of lung rales
Reduction or disappearance of other positive signs
