## Supplementary Table 5 for "Clinical Utility and Outcomes of Targeted Next-Generation Sequencing in Pediatric Respiratory Tract Infections: A Nine-Month Retrospective Study at a North Chinese Hospital"

### Sheet: Sheet1
Supplementary Table 5. Statistic of P values across differet comparison groups.
Group	Pathogen	P value	Group with highest proportions
Season	Human parainfluenza virus type 4	0.000168681	Autumn
	Coxsackievirus type A6	0.000771891	Autumn
	Bordetella pertussis	0.0016545	Winter
	Human respiratory syncytial virus type B	0.00169114	Winter
	Influenza C virus	0.0183156	Winter
	Human adenovirus type 2	0.0301974	Autumn
	Herpes simplex virus type 1	0.0478349	Winter
	Human parainfluenza virus type 1	1.04218e-06	Autumn
	Human parainfluenza virus type 3	1.49051e-19	Autumn
	Human coronavirus OC43	1.7309e-05	Summer
	Unknown subtype Influenza A virus	1.78956e-08	Winter
	Rhinovirus type C	2.53348e-05	Winter
	Coxsackievirus type A10	2.79932e-08	Autumn
	Mycoplasma pneumoniae	3.60485e-51	Winter
	Haemophilus influenzae	3.96126e-05	Autumn
	Human metapneumovirus	5.15893e-12	Autumn
	Rhinovirus type B	5.42225e-06	Winter
	Human bocavirus type 1	6.14421e-06	Autumn
	Human respiratory syncytial virus type A	6.19964e-15	Summer
	Human adenovirus type 3	6.21247e-24	Winter
	Rhinovirus type A	6.82323e-05	Summer
	Influenza A virus H3N2	7.42333e-25	Winter
	Epstein-Barr virus	7.58782e-09	Winter
Age	Rhinovirus type B	0.000144772	4-7Y
	Coxsackievirus type A10	0.000204573	1-3Y
	Herpes simplex virus type 1	0.00107152	>7Y
	Human parainfluenza virus type 4	0.00143559	4-7Y
	Human adenovirus group C	0.00181665	1-3Y
	Human coronavirus OC43	0.00495595	<1Y
	Human respiratory syncytial virus type B	0.0050342	<1Y
	Coxsackievirus type A6	0.00541582	1-3Y
	SARS-CoV-2 omicron XBB	0.0100534	4-7Y
	Moraxella catarrhalis	0.0120799	<1Y
	Unknown subtype Influenza A virus	0.0245633	<1Y
	Streptococcus pyogenes	0.0264777	>7Y
	Mycobacterium tuberculosis	0.0351101	4-7Y
	Human bocavirus type 1	1.04342e-12	1-3Y
	Human respiratory syncytial virus type A	1.34426e-08	<1Y
	Haemophilus influenzae	1.3639e-10	<1Y
	Bordetella pertussis	1.372e-12	>7Y
	Cytomegalovirus	1.46362e-05	<1Y
	Human parainfluenza virus type 3	1.63106e-07	<1Y
	Human metapneumovirus	1.70163e-17	4-7Y
	Influenza A virus H3N2	1.72906e-07	>7Y
	Human parainfluenza virus type 1	2.53721e-06	4-7Y
	Human adenovirus type 3	2.87623e-14	>7Y
	Streptococcus pneumoniae	3.18813e-17	4-7Y
	Mycoplasma pneumoniae	3.80335e-45	>7Y
	Rhinovirus type A	4.04467e-07	1-3Y
	Epstein-Barr virus	6.80527e-18	>7Y
	Rhinovirus type C	7.25577e-05	4-7Y
Sex	Haemophilus influenzae	0.0330063	M
	Human coronavirus 229E	0.0455003	F
